# The association between loneliness during the COVID-19 pandemic and psychological distress

**DOI:** 10.1101/2021.04.08.21255118

**Authors:** Yusuke Konno, Masako Nagata, Ayako Hino, Seiichiro Tateishi, Mayumi Tsuji, Akira Ogami, Reiji Yoshimura, Shinya Matsuda, Yoshihisa Fujino, for the CORoNaWork Project

## Abstract

The purpose of this study was to examine the association between loneliness and psychological distress during the COVID-19 pandemic in Japan. We conducted a cross-sectional, online study from 22 to 26 December 2020. A total of 27,036 participants, all employed at the time of the survey, were included in the analysis. Participants were asked if they felt loneliness in a single-item question. The Kessler 6 (K6) was used to assess psychological distress defined as K6 scores of 5 or higher, and 13 or higher. The odds ratios (ORs) of psychological distress associated with loneliness were estimated using a multilevel logistic model nested in the prefecture of residence, with adjustment for age, sex, marital status, equivalent income, educational level, smoking, alcohol consumption, job type, number of workplace employees, and cumulative incidence rate of COVID-19 in the prefecture. Communication with friends, acquaintances, and family was strongly associated with psychological distress, so we adjusted for these factors and eating meals alone. Results showed a significant association between loneliness and psychological distress (OR = 36.62, 95%CI = 32.95-40.69). Lack of friends to talk to, lack of acquaintances to ask for help, and lack of people to communicate with through social networking sites were all strongly associated with psychological distress, as were family time and solitary eating. Even after adjusting for these factors, loneliness was still strongly associated with psychological distress (OR = 29.36, 95%CI = 26.44-32.98). The association between loneliness during the COVID-19 pandemic and psychological distress indicates the need for intervention.
