## Supplementary material for "The association between loneliness during the COVID-19 pandemic and psychological distress": Table1-3

### Sheet: table1
Table 1. The characteristics of participants who have experienced loneliness.
	non-loneliness	loneliness
	n=24286	n=2750
Age, mean (SD)	47.3 (10.5)	44.5 (10.1)
Sex, male(%)	12601 (51.9%)	1213 (44.1%)
Area
97-356	4767 (19.6%)	575 (20.9%)
438-490	4903 (20.2%)	547 (19.9%)
535-911	4765 (19.6%)	569 (20.7%)
1168-3496(Non-Kanto)	4929 (20.3%)	521 (18.9%)
1168-3496(Kanto)	4922 (20.3%)	538 (19.6%)
Marriage status, married	14077 (58.0%)	952 (34.6%)
Jobtype
Mainly desk work	12132 (50.0%)	1336 (48.6%)
Mainly work involving communicating with people	6243 (25.7%)	684 (24.9%)
Mainly labor	5911 (24.3%)	730 (26.5%)
Equivalent income (million JPY)
40-249	4910 (20.2%)	800 (29.1%)
250-375	6714 (27.6%)	836 (30.4%)
376-499	6046 (24.9%)	579 (21.1%)
≥500	6616 (27.2%)	535 (19.5%)
Educational background
Junior high school	306 (1.3%)	62 (2.3%)
High school	6190 (25.5%)	763 (27.7%)
University, graduate school, vocational school, junior college	17790 (73.3%)	1925 (70.0%)
Current smoke	6274 (25.8%)	730 (26.5%)
Alcohol consumption
6–7 days a week	5179 (21.3%)	495 (18.0%)
4–5 days a week	1910 (7.9%)	167 (6.1%)
2–3 days a week	2935 (12.1%)	331 (12.0%)
less than 1 day a week	4071 (16.8%)	476 (17.3%)
hardly ever	10191 (42.0%)	1281 (46.6%)
Number of employees in the workplace
<10	5619 (23.1%)	546 (19.9%)
<100	6183 (25.5%)	757 (27.5%)
<1000	6379 (26.3%)	774 (28.1%)
>1000	6105 (25.1%)	673 (24.5%)
Do you have friends or neighbors with whom you can easily engage in small talk or daily conversation?	17029 (70.1%)	1057 (38.4%)
Do you have someone you can ask for help?	16901 (69.6%)	932 (33.9%)
Do you have a partner with whom you can communicate closely using SNSs?	15032 (61.9%)	1136 (41.3%)
Time spent with family having a meal or at home
more than 2 hours	4103 (16.9%)	272 (9.9%)
more than 1 hour	5922 (24.4%)	390 (14.2%)
more than 30 minutes	5160 (21.2%)	451 (16.4%)
less than 30 minutes	3185 (13.1%)	368 (13.4%)
almost never	5916 (24.4%)	1269 (46.1%)
How often do you eat all meals of the day alone?
6–7 days a week	4276 (17.6%)	1026 (37.3%)
4–5 days a week	2064 (8.5%)	270 (9.8%)
2–3 days a week	2501 (10.3%)	327 (11.9%)
less than 1 day a week	2496 (10.3%)	234 (8.5%)
hardly ever	12949 (53.3%)	893 (32.5%)
k6≥5	8244 (33.9%)	2573 (93.6%)
k6≥13	852 (3.5%)	1608 (58.5%)

### Sheet: table2
Table 2. The Association between Loneliness and Psychological Distress.
	age-sex adjusted					multivariate*					multivariate**
Sever psychological distress (K6≥13)	OR	95% CI		p		OR	95% CI		p		OR	95% CI		p
loneliness	37.7436	34.0428	41.8467	<0.001		36.6158	32.9478	40.6922	<0.001		29.528	26.4375	32.9798	<0.001
Do you have friends or neighbors with whom you can casually make small talk or have daily conversations?	3.62982	3.32666	3.9606	<0.001		3.40117	3.11261	3.71648	<0.001		1.39185	1.21057	1.60028	<0.001
Do you have someone you can ask for a little help?	4.0404	3.70031	4.41175	<0.001		3.79343	3.46877	4.14848	<0.001		1.59183	1.38741	1.82636	<0.001
I have a close friend who I communicate with on social networking sites.	2.55763	2.34262	2.79238	<0.001		2.39846	2.19337	2.62274	<0.001		1.17042	1.03334	1.32568	0.013
Time spent with family having a meal or at home
more than 2 hours	reference					reference					reference
more than 1 hour	1.00277	0.860581	1.16846	0.972		1.01329	0.868846	1.18175	0.866		0.958962	0.798474	1.15171	0.654
more than 30 minutes	1.2444	1.06701	1.45127	0.005		1.20053	1.02758	1.40259	0.021		0.932226	0.771913	1.12583	0.466
less than 30 minutes	1.59612	1.35434	1.88108	0		1.46938	1.24257	1.73759	0		0.966493	0.785537	1.18914	0.747
almost never	2.18715	1.90806	2.50705	0		1.92418	1.65849	2.23243	0		0.870343	0.713957	1.06098	0.169
How often do you eat all meals of the day alone?
6–7 days a week	2.3041	2.07785	2.55499	0		1.8337	1.68431	1.99635	0		1.10479	0.943004	1.29433	0.217
4–5 days a week	1.76448	1.52619	2.03997	0		1.61376	1.44295	1.80478	0		1.50159	1.24359	1.81311	0
2–3 days a week	1.43871	1.24812	1.6584	0		1.47718	1.32975	1.64096	0		1.11592	0.932078	1.33603	0.232
less than 1 day a week	1.29902	1.11948	1.50735	0.001		1.35427	1.21562	1.50873	0		1.24066	1.03315	1.48985	0.021
hardly ever	reference					reference					reference
* Multivariate model adjusted for age, sex, marital status, equivalent income, educational level, smoking, alcohol consumption, job type, number of employee at the workplace and cumuratibe incidence rate of COVID-19 at prefcecture. ** Model further adjuted for lack of friends to talk to, lack of acquaintances to ask for favors, lack of people to communicate with through social networking sites, f…
